# *Stenotrophomonas maltophilia* natural history and evolution in the airways of adults with cystic fibrosis

**DOI:** 10.1101/2023.03.29.23287915

**Authors:** Conrad Izydorczyk, Barbara J. Waddell, Christina S. Thornton, John M. Conly, Harvey R. Rabin, Ranjani Somayaji, Michael G. Surette, Deirdre L. Church, Michael D. Parkins

## Abstract

*Stenotrophomonas maltophilia* is an opportunistic pathogen infecting person with cystic fibrosis (pwCF) and portends a worse prognosis. Studies of *S. maltophilia* infection dynamics have been limited by cohort size and follow-up. We investigated the natural history, transmission potential, and evolution of *S. maltophilia* in a large Canadian cohort of pwCF over a thirty-seven year period. *S. maltophilia* was recovered at least once in 25.5% of the cohort. Yearly isolates from 74 pwCF (23%) were typed by pulsed-field gel electrophoresis, and shared pulsotypes underwent whole-genome sequencing. Most pwCF were infected by unique strains, but serial infections with different strains, and strains shared between patients, were observed. In chronic carriage, longer time periods between positive collection dates increased the likelihood that subsequent isolates were unrelated. Isolates from individual pwCF were largely clonal, with genetic diversity driven by gene content differences. Disproportionate progression of CF lung disease was not observed amongst those infected with multiple strains over time (versus a single) or amongst those with shared clones (versus strains only infecting one patient). We did not observe evidence of patient-to-patient transmission despite relatedness between isolates. Instead, genomic analyses suggested common, indirect sources as their origins. Sixteen multi-mutated genes were identified as having a potential role in adaptation of *S. maltophilia* to CF, including in a regulator of an efflux pump and in an iron acquisition gene cluster. The information derived from a genomics-based understanding of the natural history of *S. maltophilia* infection within CF provides unique insight into its potential for in-host evolution.

**IMPORTANCE:** In this largest and longest single center study of *S. maltophilia* causing infections in persons with cystic fibrosis, we concluded that patient-to-patient infection transmission had not occurred. We determined that infection by a new *S. maltophilia* strain was more likely the longer the time between its recovery in sputum, suggesting infection by individual strains is generally short-lived. Amongst bacterial isolates belonging to the same clonal complex, isolates could be better differentiated by their gene content than mutations, suggesting gene gain/loss may contribute more to the genetic diversity of these strains than mutation. Infection by multiple strains, or a shared strain found in at least one other person, was not associated with progression to end-stage lung disease.
