## Supplementary Tables for "*Stenotrophomonas maltophilia* natural history and evolution in the airways of adults with cystic fibrosis"

### Sheet: Sup. Table 1
Supplementary Table 1. Summary of intra- and inter-patient pairwise genetic distances stratified by shared ST.
			Intra-Patient Distances						Inter-Patient Distances within ST
			SNP Distance		Allele Distance		Gene Distance			SNP Dist.	Allele Dist.	Gene Dist.
ST	P1	P2	P1	P2	P1	P2	P1	P2
5	A057	A061	18	--	17	--	15	--		430-433	426-430	1028-1033
	A057	A275	18	--	17	--	15	--		454-456	436-437	991-996
	A057	A372	18	--	17	--	15	--		403-407	394-395	975-980
	A057	A376	18	26	17	17	15	254		473-478	450-461	1081-1195
	A061	A275	--	--	--	--	--	--		193	228	364
	A061	A372	--	--	--	--	--	--		183	195	337
	A061	A376	--	26	--	17	--	254		231-240	218-229	389-583
	A275	A372	--	--	--	--	--	--		207	182	401
	A275	A376	--	26	--	17	--	254		250-254	276-293	495-695
	A372	A376	--	26	--	17	--	254		237-239	223-235	398-600
39	A061	A200	--	--	--	--	--	--		123	126	400
199	A055	A057	0-321	--	2-37	--	11-457	--		54-67	56-72	318-648
	A055	A090	0-321	6-10	2-37	4-7	11-457	22-263		250-269	252-271	386-828
	A057	A090	--	6-10	--	4-7	--	22-263		224-228	241-249	715-896
220	A090	A371	--	4	--	9	--	341		264-268	230-238	406-591
224	A013	A200	12	--	12	--	25	--		144-152	142-146	465-482
1 Excluding isolate A055-SM003

### Sheet: Sup. Table 2
Supplementary Table 2. Multi-mutated genes and intergenic regions across all analyzed STs.
Gene	Gene Product	Multi-mutated Region Type	Number of STs Region Mutated In	Number of Unique Mutations	Mutation Types1 (n)
smeT	Efflux transporter SmeDEF transcriptional repressor	Across STs	2	2	NS (2)
secA	Protein translocase subunit SecA	Across STs	2	2	SG (1), S (1)
NADP-dependent malic enzyme	Oxidative decarboxylation of malate	Across STs	2	2	NS (2)
yapH	Autotransporter adhesin YapH	Across STs	2	2	NS (2)
gmd	GDP-mannose 4,6-dehydratase	Across STs	2	2	NS (2)
--	Epimerase/dehydratase protein	Across STs	2	2	NS (2)
--	LysR family transcriptional regulator; Probable transcription regulator protein of MDR efflux pump cluster	Across STs	2	2	NS (2)
--	Pyridoxal-5'-phosphate-dependent enzyme beta superfamily (fold type II) (cysteine synthase)	Across STs & Within STs	3	5	NS (5)
--	Chitin-binding domain 3 protein	Across STs	2	2	S (2)
pdxA	4-hydroxythreonine-4-phosphate dehydrogenase	Across STs	2	2	NS (2)
--	Hypothetical protein; MerC domain-containing protein	Across STs & Within STs	2	3	NS (2), SG (1)
accC	Biotin carboxylase of acetyl-CoA carboxylase	Across STs	3	3	NS (3)
dtpB	Di-tripeptide/cation symporter	Across STs	2	2	NS (1), SG (1)
nadR	Nicotinamide-nucleotide adenylyltransferase	Across STs	2	2	NS (2)
--	Methyl-accepting chemotaxis protein	Across STs	2	2	NS (1), SG (1)
--	Two-component system sensor histidine kinase; HAMP domain-containing histidine kinase	Across STs	2	2	NS (2)
--	Hypothetical Protein	Within STs	1	2	NS (1), S (1)
traC	IncP-type DNA transfer primase TraC	Within STs	1	2	NS (2)
coaBC	Phosphopantothenoylcysteine decarboxylase/Phosphopantothenoylcysteine synthetase	Within STs	1	2	NS (2)
--	Hypothetical protein; FkbM family methyltransferase	Within STs	1	2	NS (1), SG (1)
mdtB	Multidrug efflux system MdtABC-TolC inner-membrane proton/drug antiporter MdtB (RND type)	Within STs	1	2	NS (2)
--	Phage protein central region similar to Gifsy-2/lambdaJ	Within STs	1	4	S (4)
--	Hypothetical protein; EamA/RhaT family transporter	Within STs	1	2	S (2)
yicC	YicC family protein	Within STs	1	2	NS (1), S (1)
Intergenic Region	Phage integrase--hypothetical protein	Intergenic Region	1	2
Intergenic Region	Outer membrane hemin receptor--Hemin uptake protein HemP/HmuP	Intergenic Region	1	2
Intergenic Region	Hemin uptake protein HemP/HmuP--Outer membrane hemin receptor	Intergenic Region	1	2
1 Mutation types: NS=non-synonymous, S=synonymous, SG=stop gained.

### Sheet: Sup. Table 3
Supplementary Table 3. Accessions and corresponding S. maltophilia lineages for public genomes utilized in this study. See Supplementary Methods for full references.
Accession	Lineage	BioProject	BioSample	Reference
DRR033224	Sm2	PRJDB3841	SAMD00028877	Kanamari et al. 2016
ERR1512532	Sm11	PRJEB14646	SAMEA4058771	--
ERR1891189	Sm5	PRJEB8666	SAMEA4547769	--
ERR1891469	Sm5	PRJEB8666	SAMEA4547960	--
ERR1891512	Sm4b	PRJEB8666	SAMEA4548003	--
ERR1974432, ERR1974433	Sgn4	PRJEB20827	SAMEA104069140	--
ERR1974436, ERR1974437	Sm15	PRJEB20827	SAMEA104069142	--
ERR1974442, ERR1974443	Sgn3	PRJEB20827	SAMEA104069145	--
ERR1974462, ERR1974463	Sm14	PRJEB20827	SAMEA104069155	--
ERR1974480, ERR1974481	Sm2	PRJEB20827	SAMEA104069164	--
ERR1974494, ERR1974495	Sm12	PRJEB20827	SAMEA104069171	--
ERR1974504, ERR1974505	Sm13	PRJEB20827	SAMEA104069176	--
ERR1974544, ERR1974545	Sm11	PRJEB20827	SAMEA104069196	--
ERR1974546, ERR1974547	Sgn3	PRJEB20827	SAMEA104069197	--
ERR1974548, ERR1974549	Sgn3	PRJEB20827	SAMEA104069198	--
ERR1974552, ERR1974553	Sm11	PRJEB20827	SAMEA104069200	--
ERR1974572	Sm8	PRJEB20827	SAMEA104069212	--
ERR1974574	Sgn3	PRJEB20827	SAMEA104069214	--
ERR1974576, ERR1974577	Sgn4	PRJEB20827	SAMEA104069216	--
ERR1974587	Sm11	PRJEB20827	SAMEA104069220	--
ERR1974602	Sgn3	PRJEB20827	SAMEA104069226	--
ERR3299816	Sm14	PRJEB32355	SAMEA5584481	Groschel et al. 2020
ERR3299817	Sm14	PRJEB32355	SAMEA5584482	Groschel et al. 2020
ERR3299823	Sm18	PRJEB32355	SAMEA5584488	Groschel et al. 2020
ERR3299830	Sm11	PRJEB32355	SAMEA5584495	Groschel et al. 2020
ERR3299838	Sgn4	PRJEB32355	SAMEA5584503	Groschel et al. 2020
ERR3299841	Sm11	PRJEB32355	SAMEA5584506	Groschel et al. 2020
ERR3299848	Sgn3	PRJEB32355	SAMEA5584513	Groschel et al. 2020
ERR3299850	Sm11	PRJEB32355	SAMEA5584515	Groschel et al. 2020
ERR3299871	Sm12	PRJEB32355	SAMEA5584538	Groschel et al. 2020
ERR3299875	Sm8	PRJEB32355	SAMEA5584541	Groschel et al. 2020
ERR3299879	Sm11	PRJEB32355	SAMEA5584545	Groschel et al. 2020
ERR3299880	Sm2	PRJEB32355	SAMEA5584546	Groschel et al. 2020
ERR3299882	Sm6	PRJEB32355	SAMEA5584548	Groschel et al. 2020
ERR3299889	Sm17	PRJEB32355	SAMEA5584555	Groschel et al. 2020
ERR3299894	Sm16	PRJEB32355	SAMEA5584560	Groschel et al. 2020
ERR3299903	Sm15	PRJEB32355	SAMEA5584569	Groschel et al. 2020
ERR3299908	Sm12	PRJEB32355	SAMEA5584574	Groschel et al. 2020
ERR3299938	Sm6	PRJEB32355	SAMEA5584604	Groschel et al. 2020
ERR3299945	Sgn4	PRJEB32355	SAMEA5584611	Groschel et al. 2020
ERR3299948	Sm8	PRJEB32355	SAMEA5584614	Groschel et al. 2020
ERR3299952	Sm14	PRJEB32355	SAMEA5584617	Groschel et al. 2020
ERR3299957	Sm17	PRJEB32355	SAMEA5584622	Groschel et al. 2020
ERR3299958	Sm4a	PRJEB32355	SAMEA5584623	Groschel et al. 2020
ERR3299959	Sm15	PRJEB32355	SAMEA5584624	Groschel et al. 2020
ERR3299961	Sm1	PRJEB32355	SAMEA5584626	Groschel et al. 2020
ERR3299973	Sm16	PRJEB32355	SAMEA5584638	Groschel et al. 2020
ERR3299978	Sm16	PRJEB32355	SAMEA5584643	Groschel et al. 2020
ERR3299989	Sm15	PRJEB32355	SAMEA5584654	Groschel et al. 2020
ERR3299993	Sm18	PRJEB32355	SAMEA5584658	Groschel et al. 2020
ERR3300002	Sm7	PRJEB32355	SAMEA5584667	Groschel et al. 2020
ERR3300023	Sm13	PRJEB32355	SAMEA5584684	Groschel et al. 2020
ERR3300026	Sm17	PRJEB32355	SAMEA5584687	Groschel et al. 2020
ERR3300040	Sm14	PRJEB32355	SAMEA5584701	Groschel et al. 2020
ERR3300048	Sm9	PRJEB32355	SAMEA5584709	Groschel et al. 2020
ERR3300056	Sm18	PRJEB32355	SAMEA5584716	Groschel et al. 2020
ERR3300059	Sm10	PRJEB32355	SAMEA5584719	Groschel et al. 2020
ERR3300064	Sm16	PRJEB32355	SAMEA5584724	Groschel et al. 2020
ERR3300069	Sm17	PRJEB32355	SAMEA5584729	Groschel et al. 2020
ERR3300073	Sm4b	PRJEB32355	SAMEA5584733	Groschel et al. 2020
ERR3300079	Sm7	PRJEB32355	SAMEA5584739	Groschel et al. 2020
ERR3300083	Sm6	PRJEB32355	SAMEA5584743	Groschel et al. 2020
ERR3300084	Sm3	PRJEB32355	SAMEA5584744	Groschel et al. 2020
ERR3300085	Sm8	PRJEB32355	SAMEA5584745	Groschel et al. 2020
ERR3300095, ERR3300096	Sm13	PRJEB32355	SAMEA5584755	Groschel et al. 2020
ERR3300097	Sm6	PRJEB32355	SAMEA5584756	Groschel et al. 2020
ERR3300101	Sm7	PRJEB32355	SAMEA5584760	Groschel et al. 2020
ERR3300104	Sm2	PRJEB32355	SAMEA5584763	Groschel et al. 2020
ERR3300120	Sm14	PRJEB32355	SAMEA5584779	Groschel et al. 2020
ERR3300125	Sm9	PRJEB32355	SAMEA5584784	Groschel et al. 2020
ERR3300127	Sm9	PRJEB32355	SAMEA5584786	Groschel et al. 2020
ERR3300143	Sm4a	PRJEB32355	SAMEA5584801	Groschel et al. 2020
ERR3300144	Sm6	PRJEB32355	SAMEA5584802	Groschel et al. 2020
ERR3300147	Sm13	PRJEB32355	SAMEA5584805	Groschel et al. 2020
ERR3300148	Sm12	PRJEB32355	SAMEA5584806	Groschel et al. 2020
ERR3300151	Sm8	PRJEB32355	SAMEA5584809	Groschel et al. 2020
ERR3300154, ERR3300155	Sm4a	PRJEB32355	SAMEA5584812	Groschel et al. 2020
ERR3300169	Sm18	PRJEB32355	SAMEA5584823	Groschel et al. 2020
ERR3300171	Sm4b	PRJEB32355	SAMEA5584825	Groschel et al. 2020
ERR3300174	Sm5	PRJEB32355	SAMEA5584828	Groschel et al. 2020
ERR3300177	Sm6	PRJEB32355	SAMEA5584831	Groschel et al. 2020
ERR3300190	Sm2	PRJEB32355	SAMEA5584838	Groschel et al. 2020
ERR3300204, ERR3300205	Sm13	PRJEB32355	SAMEA5584846	Groschel et al. 2020
ERR3300222	Sm2	PRJEB32355	SAMEA5584859	Groschel et al. 2020
ERR3300237	Sgn4	PRJEB32355	SAMEA5584874	Groschel et al. 2020
ERR3300238	Sm8	PRJEB32355	SAMEA5584875	Groschel et al. 2020
ERR3300248	Sm5	PRJEB32355	SAMEA5584885	Groschel et al. 2020
ERR3300250	Sm3	PRJEB32355	SAMEA5584887	Groschel et al. 2020
ERR3300253	Sm3	PRJEB32355	SAMEA5584890	Groschel et al. 2020
ERR3300255	Sm10	PRJEB32355	SAMEA5584892	Groschel et al. 2020
ERR3300256, ERR3300257	Sm15	PRJEB32355	SAMEA5584893	Groschel et al. 2020
ERR3300263	Sm16	PRJEB32355	SAMEA5584899	Groschel et al. 2020
ERR3300276	Sm7	PRJEB32355	SAMEA5584912	Groschel et al. 2020
ERR3300279	Sm16	PRJEB32355	SAMEA5584915	Groschel et al. 2020
ERR3300302	Sm16	PRJEB32355	SAMEA5584938	Groschel et al. 2020
ERR3300316	Sm15	PRJEB32355	SAMEA5584952	Groschel et al. 2020
ERR3300318	Sm15	PRJEB32355	SAMEA5584954	Groschel et al. 2020
ERR3300324	Sm4b	PRJEB32355	SAMEA5584960	Groschel et al. 2020
ERR3300335	Sm18	PRJEB32355	SAMEA5584971	Groschel et al. 2020
ERR3300348	Sm12	PRJEB32355	SAMEA5584983	Groschel et al. 2020
ERR3300351	Sm4b	PRJEB32355	SAMEA5584986	Groschel et al. 2020
ERR3300359	Sm10	PRJEB32355	SAMEA5584994	Groschel et al. 2020
ERR3300364	Sm4a	PRJEB32355	SAMEA5584999	Groschel et al. 2020
ERR3300369	Sm18	PRJEB32355	SAMEA5585004	Groschel et al. 2020
ERR3300373	Sgn3	PRJEB32355	SAMEA5585008	Groschel et al. 2020
ERR3300377	Sm7	PRJEB32355	SAMEA5585012	Groschel et al. 2020
ERR3300384	Sm6	PRJEB32355	SAMEA5585019	Groschel et al. 2020
ERR3300387	Sm14	PRJEB32355	SAMEA5585022	Groschel et al. 2020
ERR3300394	Sm7	PRJEB32355	SAMEA5585029	Groschel et al. 2020
ERR3300400	Sm10	PRJEB32355	SAMEA5585035	Groschel et al. 2020
ERR3300402	Sm2	PRJEB32355	SAMEA5585037	Groschel et al. 2020
ERR3300403	Sm9	PRJEB32355	SAMEA5585038	Groschel et al. 2020
ERR3300406	Sm4a	PRJEB32355	SAMEA5585041	Groschel et al. 2020
ERR3300408	Sm18	PRJEB32355	SAMEA5585043	Groschel et al. 2020
ERR3300413	Sm4b	PRJEB32355	SAMEA5585048	Groschel et al. 2020
ERR3300418	Sm12	PRJEB32355	SAMEA5585053	Groschel et al. 2020
ERR3300423	Sm2	PRJEB32355	SAMEA5585058	Groschel et al. 2020
ERR3300442	Sm17	PRJEB32355	SAMEA5585077	Groschel et al. 2020
ERR3300450	Sm13	PRJEB32355	SAMEA5585085	Groschel et al. 2020
ERR3300477	Sm13	PRJEB32355	SAMEA5585112	Groschel et al. 2020
ERR3300478	Sgn3	PRJEB32355	SAMEA5585113	Groschel et al. 2020
ERR3300483	Sm9	PRJEB32355	SAMEA5585118	Groschel et al. 2020
ERR3300492	Sm9	PRJEB32355	SAMEA5585127	Groschel et al. 2020
ERR3300495	Sm14	PRJEB32355	SAMEA5585130	Groschel et al. 2020
ERR3300498	Sm8	PRJEB32355	SAMEA5585133	Groschel et al. 2020
ERR3300510	Sm3	PRJEB32355	SAMEA5585145	Groschel et al. 2020
ERR3300516	Sm13	PRJEB32355	SAMEA5585151	Groschel et al. 2020
ERR3300526	Sgn4	PRJEB32355	SAMEA5585161	Groschel et al. 2020
ERR3300558	Sm7	PRJEB32355	SAMEA5585193	Groschel et al. 2020
ERR3300588	Sm13	PRJEB32355	SAMEA5585223	Groschel et al. 2020
ERR3300589	Sm11	PRJEB32355	SAMEA5585224	Groschel et al. 2020
ERR3300590	Sm4b	PRJEB32355	SAMEA5585225	Groschel et al. 2020
ERR3300596	Sm7	PRJEB32355	SAMEA5585231	Groschel et al. 2020
ERR3300602	Sgn4	PRJEB32355	SAMEA5585237	Groschel et al. 2020
ERR3300605	Sgn4	PRJEB32355	SAMEA5585240	Groschel et al. 2020
ERR3300611	Sm18	PRJEB32355	SAMEA5585246	Groschel et al. 2020
ERR3300624	Sm4b	PRJEB32355	SAMEA5585259	Groschel et al. 2020
ERR3300633	Sm18	PRJEB32355	SAMEA5585267	Groschel et al. 2020
ERR3300634, ERR3300635	Sm10	PRJEB32355	SAMEA5585268	Groschel et al. 2020
ERR3300637	Sm5	PRJEB32355	SAMEA5585270	Groschel et al. 2020
ERR3300644	Sm7	PRJEB32355	SAMEA5585276	Groschel et al. 2020
ERR3300654	Sm12	PRJEB32355	SAMEA5585285	Groschel et al. 2020
ERR3300659	Sm4b	PRJEB32355	SAMEA5585289	Groschel et al. 2020
ERR3300664	Sm17	PRJEB32355	SAMEA5585294	Groschel et al. 2020
ERR3300665	Sm12	PRJEB32355	SAMEA5585295	Groschel et al. 2020
ERR3300677	Sm13	PRJEB32355	SAMEA5585306	Groschel et al. 2020
ERR3300678	Sm18	PRJEB32355	SAMEA5585307	Groschel et al. 2020
ERR3300687	Sm6	PRJEB32355	SAMEA5585316	Groschel et al. 2020
ERR3300690	Sm3	PRJEB32355	SAMEA5585319	Groschel et al. 2020
ERR3300691	Sm4a	PRJEB32355	SAMEA5585320	Groschel et al. 2020
ERR3300700	Sm16	PRJEB32355	SAMEA5585329	Groschel et al. 2020
ERR3309033	Sm2	PRJEB32355	SAMEA5584470	Groschel et al. 2020
ERR3309034	Sm3	PRJEB32355	SAMEA5584471	Groschel et al. 2020
ERR3309042	Sm9	PRJEB32355	SAMEA5585332	Groschel et al. 2020
ERR3309060	Sm15	PRJEB32355	SAMEA5585350	Groschel et al. 2020
ERR3309061	Sm4a	PRJEB32355	SAMEA5585351	Groschel et al. 2020
ERR3309075	Sm6	PRJEB32355	SAMEA5585365	Groschel et al. 2020
ERR3324379	Sm16	PRJEB32585	SAMEA5607352	Groschel et al. 2020
ERR3324380	Sm12	PRJEB32585	SAMEA5607353	Groschel et al. 2020
GCA_000382065.1	Sm5	PRJNA185300	SAMN02441648	--
GCA_000455685.1	Sm5	PRJNA202921	SAMN02471816	Chauhan et al. 2013
GCA_001071345.1	Sm9	PRJNA267549	SAMN03197742	Roach et al. 2015
GCA_001074685.1	Sm12	PRJNA267549	SAMN03198069	Roach et al. 2015
GCA_001074785.1	Sm9	PRJNA267549	SAMN03198088	Roach et al. 2015
GCA_001274655.1	Sm10	PRJNA277366	SAMN03389647	Pak et al. 2015
GCA_001297005.1	Sm10	PRJNA295129	SAMN04041569	Yero et al. 2020
GCA_001431665.1	Sm1	PRJNA299450	SAMN04207868	Patil et al. 2016
GCA_001676445.1	Sm3	PRJNA323844	SAMN05190066	--
GCA_002025605.1	Sgn1	PRJNA357031	SAMN06130959	Niu et al. 2017
GCA_002316475.1	Sgn1	PRJNA348753	SAMN06452951	Parks et al. 2017
GCA_002377295.1	Sgn2	PRJNA348753	SAMN06455541	Parks et al. 2017
GCA_002388155.1	Sgn1	PRJNA348753	SAMN06451500	Parks et al. 2017
GCA_002392005.1	Sm4a	PRJNA348753	SAMN06453882	Parks et al. 2017
GCA_002413905.1	Sgn1	PRJNA348753	SAMN06454811	Parks et al. 2017
GCA_002428185.1	Sgn1	PRJNA348753	SAMN06450858	Parks et al. 2017
GCA_002482325.1	Sgn1	PRJNA348753	SAMN06455560	Parks et al. 2017
GCA_002798965.1	Sgn3	PRJNA380601	SAMN06645018	Lira et al. 2017
GCA_002798995.1	Sgn3	PRJNA380601	SAMN06645002	Lira et al. 2017
GCA_002799245.1	Sm14	PRJNA380601	SAMN06644928	Lira et al. 2017
GCA_002847385.1	Sm4b	PRJNA421960	SAMN08161503	--
GCA_003086675.1	Sgn2	PRJNA429695	SAMN08357826	Ochoa-Sanchez et al. 2017
GCA_003086695.1	Sgn2	PRJNA429695	SAMN08357822	Ochoa-Sanchez et al. 2017
GCA_003086775.1	Sgn1	PRJNA429695	SAMN08357820	Ochoa-Sanchez et al. 2017
GCA_003086795.1	Sgn1	PRJNA429695	SAMN08357818	Ochoa-Sanchez et al. 2017
GCA_003086815.1	Sgn2	PRJNA429695	SAMN08357824	Ochoa-Sanchez et al. 2017
GCA_003086835.1	Sgn1	PRJNA429695	SAMN08357821	Ochoa-Sanchez et al. 2017
GCA_003086855.1	Sgn2	PRJNA429695	SAMN08357823	Ochoa-Sanchez et al. 2017
GCA_003086875.1	Sgn2	PRJNA429695	SAMN08357825	Ochoa-Sanchez et al. 2017
GCA_003086915.1	Sgn1	PRJNA429695	SAMN08357819	Ochoa-Sanchez et al. 2017
GCA_900113425.1	Sgn4	PRJEB17324	SAMN04487782	--
RASZ00000000	Sm3	PRJNA295129	SAMN10131080	Yero et al. 2020
RATC00000000	Sm3	PRJNA295129	SAMN10131077	Yero et al. 2020
RATF00000000	Sm5	PRJNA295129	SAMN10131074	Yero et al. 2020
RATM00000000	Sm4a	PRJNA295129	SAMN10131067	Yero et al. 2020
RATQ00000000	Sm15	PRJNA295129	SAMN10131063	Yero et al. 2020
RATX00000000	Sm10	PRJNA295129	SAMN10131056	Yero et al. 2020
RAUB00000000	Sm17	PRJNA295129	SAMN10131052	Yero et al. 2020
RAUC00000000	Sm17	PRJNA295129	SAMN10131051	Yero et al. 2020
RAUD00000000	Sm17	PRJNA295129	SAMN10131050	Yero et al. 2020
RAUU00000000	Sm15	PRJNA295129	SAMN10131033	Yero et al. 2020
RAVE00000000	Sm5	PRJNA295129	SAMN10131168	Yero et al. 2020
RAVF00000000	Sm5	PRJNA295129	SAMN10131167	Yero et al. 2020
RAVK00000000	Sm8	PRJNA295129	SAMN10131162	Yero et al. 2020
RAVL00000000	Sm8	PRJNA295129	SAMN10131161	Yero et al. 2020
RAVM00000000	Sm8	PRJNA295129	SAMN10131160	Yero et al. 2020
RAVT00000000	Sm17	PRJNA295129	SAMN10131153	Yero et al. 2020
SRR1655834	Sm10	PRJNA267549	SAMN03197602	Roach et al. 2015
SRR1656331	Sm9	PRJNA267549	SAMN03198099	Roach et al. 2015
SRR2060000	Sm2	PRJNA285410	SAMN03753638	--
SRR3728769	Sm11	PRJNA326914	SAMN05294119	--
SRR4147264	Sgn4	PRJNA303246	SAMN04487782	--
SRR5569234	Sm10	PRJNA350620	SAMN06019674	Esposito et al. 2017
SRR5683165	Sm7	PRJNA390523	SAMN07237145	--
SRR5683166	Sm3	PRJNA390523	SAMN07237146	--
SRR5683276	Sm6	PRJNA390523	SAMN07237140	--
SRR6164072	Sm4a	PRJNA278886	SAMN07775527	--

### Sheet: Sup. Table 4
Supplementary Table 4. Reference genomes used for SNP calling for each ST.
ST	Reference
5	A275-SM048-11-2-2013
23	A130-SM035-23-07-2003
39	A061-SM141-16-03-2011
91	A374-SM170-12-08-2015
199	A055-SM161-29-09-2014
220	A090-SM080-8-2-2016
224	A013-SM025-2-11-2009
246	A057-SM015-18-11-2003
365	A344-SM145-7-12-2015
Novel 2	A090-SM043-26-09-2012
